# A novel disease mechanism leading to the expression of a disallowed gene in the pancreatic beta-cell identified by non-coding, regulatory mutations controlling *HK1*

**DOI:** 10.1101/2021.12.03.21267240

**Authors:** Matthew N. Wakeling, Nick D. L. Owens, Jessica R. Hopkinson, Matthew B. Johnson, Jayne A.L. Houghton, Antonia Dastamani, Christine S. Flaxman, Rebecca C. Wyatt, Thomas I. Hewat, Jasmin J. Hopkins, Thomas W. Laver, Rachel Van Heugten, Michael N. Weedon, Elisa De Franco, Kashyap A. Patel, Sian Ellard, Noel G. Morgan, Edmund Cheesman, Indraneel Banerjee, Andrew T. Hattersley, Mark J. Dunne, International Congenital Hyperinsulinism Consortium, Sarah J. Richardson, Sarah E. Flanagan

## Abstract

Gene expression is tightly regulated with many genes exhibiting cell-specific silencing when their protein product would disrupt normal cellular function. This silencing is largely controlled by non-coding elements and their disruption might cause human disease. We performed gene-agnostic screening of the non-coding regions to discover new molecular causes of congenital hyperinsulinism. This identified 14 non-coding *de novo* mutations affecting a 42bp conserved region encompassed by a regulatory element in intron 2 of *Hexokinase 1* (*HK1*), a pancreatic beta-cell disallowed gene. We demonstrated that these mutations resulted in expression of *HK1* in the pancreatic beta-cells causing inappropriate insulin secretion and congenital hyperinsulinism. These mutations identify a regulatory region critical for cell-specific silencing. Importantly, this has revealed a new disease mechanism for non-coding mutations that cause inappropriate expression of a disallowed gene.
