## Supplemental Table 4 for "A novel disease mechanism leading to the expression of a disallowed gene in the pancreatic beta-cell identified by non-coding, regulatory mutations controlling *HK1*"

### Sheet: Supplemental Table 7
Mutation	Tier	MotifFamily	MotifName	MotifID	chrom	RefSeqMotifStart	RefSeqMotifStop	RefSeqStrand	RefSeqMaxScore	MutSeqMotifStart	MutSeqMotifStop	MutSeqStrand	MutSeqMaxScore	RefSeqNormMaxScore	AltSeqNormMaxScore	LR_RefMut	Norm_RefMut	Rank	Group
g.71108645T>C	1	NFATC	NFATC1	MA0624.1	chr10	71108642	71108651	+	7.18668	71108642	71108651	+	3.31694	0.660146	0.304684	3.86974	0.355462	1	3
g.71108645T>C	1	RORC	RORC	MA1151.1	chr10	71108636	71108647	-	9.40792	71108636	71108647	-	4.57236	0.641236	0.311648	4.83557	0.329588	2	5
g.71108645T>C	1	NFATC	NFATC2	MA0152.1	chr10	71108643	71108649	+	7.62989	71108643	71108649	+	3.89147	0.651763	0.332419	3.73841	0.319344	3	3
g.71108647C>T	1	NFATC	NFATC2	MA0152.1	chr10	71108643	71108649	+	7.62989	71108643	71108649	+	0.499017	0.651763	0.0426272	7.13087	0.609136	1	3
g.71108647C>T	1	NFATC	NFATC1	MA0624.1	chr10	71108642	71108651	+	7.18668	71108643	71108652	+	3.05154	0.660146	0.280305	4.13514	0.379841	2	3
g.71108647C>T	1	RORC	RORC	MA1151.1	chr10	71108636	71108647	-	9.40792	71108636	71108647	-	9.10622	0.641236	0.620672	0.301705	0.020564	3	5
g.71108648C>A	1	NFATC	NFATC2	MA0152.1	chr10	71108643	71108649	+	7.62989	71108643	71108649	+	0.443004	0.651763	0.0378425	7.18688	0.613921	1	3
g.71108648C>A	1	NFATC	NFATC1	MA0624.1	chr10	71108642	71108651	+	7.18668	71108642	71108651	+	0.972975	0.660146	0.0893745	6.2137	0.570772	2	3
g.71108648C>G	1	NFATC	NFATC2	MA0152.1	chr10	71108643	71108649	+	7.62989	71108643	71108649	+	0.971675	0.651763	0.0830028	6.65821	0.56876	1	3
g.71108648C>G	1	NFATC	NFATC1	MA0624.1	chr10	71108642	71108651	+	7.18668	71108642	71108651	+	1.16041	0.660146	0.106591	6.02627	0.553555	2	3
g.71108648C>T	1	NFATC	NFATC2	MA0152.1	chr10	71108643	71108649	+	7.62989	71108643	71108649	+	0.443004	0.651763	0.0378425	7.18688	0.613921	1	3
g.71108648C>T	1	NFATC	NFATC1	MA0624.1	chr10	71108642	71108651	+	7.18668	71108642	71108651	+	1.53265	0.660146	0.140784	5.65403	0.519362	2	3
g.71108660G>A	1	HIC	Hic1	MA0739.1	chr10	71108655	71108663	-	9.35312	71108655	71108663	-	2.18826	0.662527	0.155005	7.16486	0.507522	1	2
g.71108660G>A	1	NKX2	NKX2-8	MA0673.1	chr10	71108660	71108668	+	9.02347	71108660	71108668	+	7.96437	0.71311	0.629411	1.0591	0.0836991	2	4
g.71108665C>G	1	NKX2	NKX2-8	MA0673.1	chr10	71108660	71108668	+	9.02347	71108660	71108668	+	4.2092	0.71311	0.332646	4.81427	0.380464	1	4
g.71108683delTGTT	1	FOX	FOXL1	MA0033.2	chr10	71108683	71108689	-	7.75524	71108681	71108687	-	-0.965239	0.676405	-0.0841873	8.72048	0.760593	1	1
g.71108683delTGTT	1	FOX	FOXP3	MA0850.1	chr10	71108683	71108689	-	7.9977	71108681	71108687	-	0.186094	0.738395	0.0171813	7.81161	0.721214	2	1
g.71108683delTGTT	1	SRY	SRY	MA0084.1	chr10	71108685	71108693	-	9.48802	71108681	71108689	-	3.41042	0.819723	0.294645	6.0776	0.525078	3	6
g.71108683delTGTT	1	FOX	FOXN3	MA1489.1	chr10	71108686	71108693	-	8.79245	71108682	71108689	-	3.62944	0.60704	0.250581	5.163	0.35646	4	1
g.71108683delTGTT	1	FOX	FOXC2	MA0846.1	chr10	71108681	71108692	-	9.07004	71108681	71108692	-	4.97649	0.608672	0.333962	4.09356	0.27471	5	1
g.71108683delTGTT	1	FOX	Foxj2	MA0614.1	chr10	71108686	71108693	-	8.6757	71108682	71108689	-	7.04509	0.686569	0.557527	1.63061	0.129042	6	1
g.71108683delTGTT	1	FOX	FOXP2	MA0593.1	chr10	71108685	71108695	-	9.22916	71108681	71108691	-	8.84359	0.610725	0.585211	0.385567	0.0255143	7	1
g.71108645T>C	2	TEAD	TEAD3	MA0808.1	chr10	71108642	71108649	+	5.89257	71108642	71108649	+	-0.236976	0.457794	-0.0184107	6.12954	0.476205	1	6
g.71108645T>C	2	NFATC	NFATC3	MA0625.1	chr10	71108642	71108651	+	6.889	71108642	71108651	+	1.80149	0.573651	0.150011	5.08751	0.42364	2	2
g.71108645T>C	2	TEAD	TEAD4	MA0809.2	chr10	71108640	71108651	+	7.9672	71108640	71108651	+	3.1862	0.477224	0.190849	4.781	0.286375	3	6
g.71108645T>C	2	TEAD	TEAD1	MA0090.3	chr10	71108640	71108652	+	8.89369	71108640	71108652	+	3.79874	0.485229	0.207255	5.09494	0.277974	4	6
g.71108645T>C	2	RORB	RORB	MA1150.1	chr10	71108635	71108645	-	7.6078	71108635	71108645	-	3.78706	0.536838	0.267231	3.82074	0.269607	5	2
g.71108645T>C	2	ZBTB	ZBTB12	MA1649.1	chr10	71108642	71108652	-	7.29388	71108645	71108655	+	4.27711	0.481177	0.282161	3.01677	0.199016	6	8
g.71108645T>C	2	HAND1::TCF	Hand1::Tcf3	MA0092.1	chr10	71108644	71108653	-	7.42159	71108644	71108653	-	5.64243	0.50694	0.385413	1.77916	0.121527	7	2
g.71108645T>C	2	THAP	THAP1	MA0597.1	chr10	71108644	71108652	+	5.91027	71108644	71108652	+	5.06478	0.468835	0.401767	0.845485	0.0670686	8	8
g.71108645T>C	2	PPARG::RXRA	Pparg::Rxra	MA0065.2	chr10	71108636	71108650	-	10.1062	71108636	71108650	-	12.0285	0.476272	0.566863	-1.9223	-0.0905914	9	2
g.71108645T>C	2	ZBTB	ZBTB26	MA1579.1	chr10	71108643	71108657	+	8.70224	71108643	71108657	+	10.4778	0.521931	0.628425	-1.77559	-0.106494	10	8
g.71108647C>T	2	TEAD	TEAD3	MA0808.1	chr10	71108642	71108649	+	5.89257	71108640	71108647	-	-0.267467	0.457794	-0.0207795	6.16003	0.478573	1	6
g.71108647C>T	2	HAND1::TCF	Hand1::Tcf3	MA0092.1	chr10	71108644	71108653	-	7.42159	71108644	71108653	-	0.446549	0.50694	0.030502	6.97504	0.476438	2	2
g.71108647C>T	2	ZBTB	ZBTB26	MA1579.1	chr10	71108643	71108657	+	8.70224	71108643	71108657	+	1.79056	0.521931	0.107392	6.91168	0.414539	3	8
g.71108647C>T	2	ZBTB	ZBTB12	MA1649.1	chr10	71108642	71108652	-	7.29388	71108642	71108652	-	1.68383	0.481177	0.111082	5.61005	0.370095	4	8
g.71108647C>T	2	THAP	THAP1	MA0597.1	chr10	71108644	71108652	+	5.91027	71108644	71108652	+	1.44187	0.468835	0.114377	4.46839	0.354458	5	8
g.71108647C>T	2	NFATC	NFATC3	MA0625.1	chr10	71108642	71108651	+	6.889	71108643	71108652	+	2.83274	0.573651	0.235884	4.05626	0.337767	6	2
g.71108647C>T	2	TEAD	TEAD1	MA0090.3	chr10	71108640	71108652	+	8.89369	71108640	71108652	+	3.31057	0.485229	0.180621	5.58311	0.304608	7	6
g.71108647C>T	2	TEAD	TEAD4	MA0809.2	chr10	71108640	71108651	+	7.9672	71108640	71108651	+	2.99306	0.477224	0.17928	4.97414	0.297944	8	6
g.71108647C>T	2	PPARG::RXRA	Pparg::Rxra	MA0065.2	chr10	71108636	71108650	-	10.1062	71108636	71108650	-	6.93202	0.476272	0.326682	3.17422	0.14959	9	2
g.71108648C>A	2	TEAD	TEAD3	MA0808.1	chr10	71108642	71108649	+	5.89257	71108642	71108649	+	-1.29405	0.457794	-0.100535	7.18662	0.558329	1	6
g.71108648C>A	2	NFATC	NFATC3	MA0625.1	chr10	71108642	71108651	+	6.889	71108642	71108651	+	0.609904	0.573651	0.0507871	6.2791	0.522864	2	2
g.71108648C>A	2	HAND1::TCF	Hand1::Tcf3	MA0092.1	chr10	71108644	71108653	-	7.42159	71108644	71108653	-	0.234707	0.50694	0.016032	7.18688	0.490908	3	2
g.71108648C>A	2	THAP	THAP1	MA0597.1	chr10	71108644	71108652	+	5.91027	71108644	71108652	+	0.0786587	0.468835	0.00623965	5.83161	0.462596	4	8
g.71108648C>A	2	ZBTB	ZBTB26	MA1579.1	chr10	71108643	71108657	+	8.70224	71108643	71108657	+	2.01515	0.521931	0.120862	6.68708	0.401069	5	8
g.71108648C>A	2	TEAD	TEAD4	MA0809.2	chr10	71108640	71108651	+	7.9672	71108640	71108651	+	2.26036	0.477224	0.135393	5.70683	0.341832	6	6
g.71108648C>A	2	TEAD	TEAD1	MA0090.3	chr10	71108640	71108652	+	8.89369	71108640	71108652	+	2.76196	0.485229	0.150689	6.13173	0.33454	7	6
g.71108648C>A	2	ZBTB	ZBTB12	MA1649.1	chr10	71108642	71108652	-	7.29388	71108645	71108655	+	2.46255	0.481177	0.162454	4.83133	0.318723	8	8
g.71108648C>A	2	PPARG::RXRA	Pparg::Rxra	MA0065.2	chr10	71108636	71108650	-	10.1062	71108636	71108650	-	7.47354	0.476272	0.352202	2.6327	0.12407	9	2
g.71108648C>G	2	TEAD	TEAD3	MA0808.1	chr10	71108642	71108649	+	5.89257	71108642	71108649	+	-0.76538	0.457794	-0.0594624	6.65795	0.517256	1	6
g.71108648C>G	2	HAND1::TCF	Hand1::Tcf3	MA0092.1	chr10	71108644	71108653	-	7.42159	71108644	71108653	-	0.763378	0.50694	0.0521434	6.65821	0.454797	2	2
g.71108648C>G	2	NFATC	NFATC3	MA0625.1	chr10	71108642	71108651	+	6.889	71108642	71108651	+	2.01304	0.573651	0.167627	4.87596	0.406024	3	2
g.71108648C>G	2	TEAD	TEAD4	MA0809.2	chr10	71108640	71108651	+	7.9672	71108640	71108651	+	1.71184	0.477224	0.102537	6.25536	0.374687	4	6
g.71108648C>G	2	ZBTB	ZBTB26	MA1579.1	chr10	71108643	71108657	+	8.70224	71108643	71108657	+	3.00442	0.521931	0.180195	5.69781	0.341736	5	8
g.71108648C>G	2	TEAD	TEAD1	MA0090.3	chr10	71108640	71108652	+	8.89369	71108640	71108652	+	2.90738	0.485229	0.158623	5.98631	0.326606	6	6
g.71108648C>G	2	THAP	THAP1	MA0597.1	chr10	71108644	71108652	+	5.91027	71108645	71108653	-	2.60481	0.468835	0.206628	3.30546	0.262207	7	8
g.71108648C>G	2	ZBTB	ZBTB12	MA1649.1	chr10	71108642	71108652	-	7.29388	71108645	71108655	+	3.41098	0.481177	0.225022	3.8829	0.256155	8	8
g.71108648C>G	2	PPARG::RXRA	Pparg::Rxra	MA0065.2	chr10	71108636	71108650	-	10.1062	71108636	71108650	-	6.5312	0.476272	0.307793	3.57504	0.168479	9	2
g.71108648C>T	2	TEAD	TEAD3	MA0808.1	chr10	71108642	71108649	+	5.89257	71108642	71108649	+	-1.26739	0.457794	-0.0984638	7.15996	0.556258	1	6
g.71108648C>T	2	NFATC	NFATC3	MA0625.1	chr10	71108642	71108651	+	6.889	71108642	71108651	+	0.761908	0.573651	0.0634444	6.1271	0.510206	2	2
g.71108648C>T	2	THAP	THAP1	MA0597.1	chr10	71108644	71108652	+	5.91027	71108645	71108653	-	0.874367	0.468835	0.0693597	5.0359	0.399476	3	8
g.71108648C>T	2	HAND1::TCF	Hand1::Tcf3	MA0092.1	chr10	71108644	71108653	-	7.42159	71108644	71108653	+	1.90375	0.50694	0.130038	5.51784	0.376902	4	2
g.71108648C>T	2	TEAD	TEAD4	MA0809.2	chr10	71108640	71108651	+	7.9672	71108640	71108651	+	2.37929	0.477224	0.142516	5.58791	0.334708	5	6
g.71108648C>T	2	TEAD	TEAD1	MA0090.3	chr10	71108640	71108652	+	8.89369	71108640	71108652	+	3.52798	0.485229	0.192483	5.36571	0.292747	6	6
g.71108648C>T	2	ZBTB	ZBTB26	MA1579.1	chr10	71108643	71108657	+	8.70224	71108643	71108657	+	4.53833	0.521931	0.272194	4.16391	0.249737	7	8
g.71108648C>T	2	PPARG::RXRA	Pparg::Rxra	MA0065.2	chr10	71108636	71108650	-	10.1062	71108636	71108650	-	9.65948	0.476272	0.455218	0.446762	0.0210543	8	2
g.71108648C>T	2	ZBTB	ZBTB12	MA1649.1	chr10	71108642	71108652	-	7.29388	71108645	71108655	+	7.05244	0.481177	0.465249	0.241444	0.0159281	9	8
g.71108660G>A	2	HIC	HIC2	MA0738.1	chr10	71108655	71108663	-	7.53849	71108655	71108663	-	0.362373	0.564611	0.0271407	7.17612	0.537471	1	2
g.71108660G>A	2	GCM	GCM1	MA0646.1	chr10	71108653	71108663	+	10.0136	71108653	71108663	+	2.82861	0.54035	0.152636	7.18502	0.387714	2	2
g.71108660G>A	2	ZBTB	ZBTB12	MA1649.1	chr10	71108655	71108665	+	7.8449	71108655	71108665	+	2.23485	0.517527	0.147433	5.61005	0.370095	3	8
g.71108660G>A	2	RFX	RFX7	MA1554.1	chr10	71108655	71108663	+	6.3445	71108655	71108663	+	2.97421	0.471785	0.221166	3.37029	0.250619	4	2
g.71108660G>A	2	GRHL	GRHL2	MA1105.2	chr10	71108649	71108660	+	7.48566	71108649	71108660	+	6.71868	0.483069	0.433574	0.76698	0.0494953	5	2
g.71108665C>G	2	SMAD	Smad4	MA1153.1	chr10	71108664	71108671	-	7.41647	71108664	71108671	-	0.758256	0.579047	0.0592015	6.65821	0.519845	1	4
g.71108665C>G	2	ZBTB	ZBTB12	MA1649.1	chr10	71108655	71108665	+	7.8449	71108655	71108665	+	7.28875	0.517527	0.480838	0.556151	0.0366892	2	8
g.71108683delTGTT	2	FOX	FOXE1	MA1487.1	chr10	71108681	71108695	-	11.002	71108677	71108691	-	-3.43878	0.547156	-0.171019	14.4408	0.718175	1	1
g.71108683delTGTT	2	FOX	FOXD2	MA0847.2	chr10	71108682	71108694	-	8.63946	71108682	71108694	-	-1.5651	0.523146	-0.0947719	10.2046	0.617918	2	1
g.71108683delTGTT	2	FOX	FOXO3	MA0157.2	chr10	71108686	71108693	-	7.06032	71108682	71108689	-	3.4083	0.515952	0.249071	3.65202	0.266882	3	1
g.71108683delTGTT	2	FOX	Foxj3	MA0851.1	chr10	71108682	71108698	-	10.8904	71108678	71108694	-	6.88255	0.563091	0.355865	4.00782	0.207226	4	1
g.71108683delTGTT	2	FOX	Foxo1	MA0480.1	chr10	71108684	71108694	+	9.31515	71108680	71108690	+	7.31043	0.575082	0.451318	2.00472	0.123764	5	1
g.71108683delTGTT	2	FOX	FOXD1	MA0031.1	chr10	71108686	71108693	-	6.04496	71108682	71108689	-	4.86314	0.468936	0.377257	1.18182	0.0916796	6	1
g.71108683delTGTT	2	FOX	FOXF2	MA0030.1	chr10	71108685	71108698	-	8.30239	71108681	71108694	-	6.90116	0.462651	0.384567	1.40124	0.078084	7	1
g.71108683delTGTT	2	FOX	FOXG1	MA0613.1	chr10	71108686	71108693	-	6.59121	71108682	71108689	-	5.5988	0.502853	0.427141	0.992409	0.0757123	8	1
g.71108683delTGTT	2	SOX	SOX15	MA1152.1	chr10	71108683	71108692	+	6.39445	71108679	71108688	+	6.06551	0.52052	0.493743	0.328939	0.0267762	9	5
g.71108683delTGTT	2	SOX	SOX4	MA0867.2	chr10	71108678	71108687	-	6.59597	71108678	71108687	-	6.59597	0.454834	0.454834	0	0	10	5
g.71108683delTGTT	2	TFEB	TFEB	MA0692.1	chr10	71108677	71108686	-	7.07169	71108677	71108686	-	7.07169	0.450623	0.450623	0	0	11	7
g.71108683delTGTT	2	FOX	FOXK1	MA0852.2	chr10	71108683	71108696	-	8.35465	71108679	71108692	-	8.44273	0.508766	0.514129	-0.0880759	-0.00536348	12	1
g.71108683delTGTT	2	FOX	FOXA3	MA1683.1	chr10	71108685	71108695	-	5.92363	71108681	71108691	-	6.03945	0.454256	0.463137	-0.115819	-0.0088816	13	1
g.71108683delTGTT	2	SOX	SOX10	MA0442.2	chr10	71108678	71108688	-	7.91717	71108678	71108688	-	8.14121	0.579219	0.595609	-0.224034	-0.0163903	14	5
g.71108683delTGTT	2	FOX	FOXK2	MA1103.2	chr10	71108685	71108695	-	6.595	71108681	71108691	-	6.81665	0.492287	0.508831	-0.221645	-0.0165448	15	1
g.71108683delTGTT	2	FOX	FOXP1	MA0481.3	chr10	71108685	71108695	-	6.32514	71108681	71108691	-	6.63294	0.49144	0.515354	-0.307794	-0.0239144	16	1
g.71108683delTGTT	2	SOX	Sox3	MA0514.1	chr10	71108679	71108688	+	7.92643	71108679	71108688	+	8.72398	0.530837	0.584249	-0.797544	-0.0534119	17	5
g.71108683delTGTT	2	RUNX	RUNX1	MA0002.2	chr10	71108678	71108688	+	8.35203	71108678	71108688	+	9.61933	0.545058	0.627763	-1.2673	-0.0827048	18	3

### Sheet: ColumnKey
Column	Description
Mutation	ID of the mutations described in this work.
Tier	Tier 1 - normalised motif score >= 0.6, primary disrupted motif candidate; Tier 2 - 0.45 <= normalised motif score < 0.6, secondary disrupted motif candidate
MotifFamily	Motif family name
MotifName	Motif Name
MotifID	Motif ID
chrom	Chromosome hg19/GRC37
RefSeqMotifStart	Start position of maximal motif match 1-based inclusive reference sequence
RefSeqMotifStop	Stop position of motif maximal match 1-based inclusive reference sequence
RefSeqStrand	Strand position of maximal match on reference sequence
RefSeqMaxScore	Maximal score of motif against reference sequence over all positions in which motif intersects with mutation, the coordinates of this maximal match are those given
MutSeqMotifStart	Start position of maximal motif match 1-based inclusive mutated sequence
MutSeqMotifStop	Stop position of motif maximal match 1-based inclusive mutated sequence
MutSeqStrand	Strand position of maximal match on mutated sequence
MutSeqMaxScore	Maximal score of motif against mutated sequence over all positions in which motif intersects with mutation, the coordinates of this maximal match are those given
RefSeqNormMaxScore	Maximal motif score normalised by max score of the PWM, reference sequence
AltSeqNormMaxScore	Maximal motif score normalised by max score of the PWM, mutated sequence
LR_RefMut	Log likelihood ratio of motif match to reference vs mutated sequence
Norm_RefMut	Normalised
Rank	Rank of all motif matches against mutation within tier
Group	Group of matches by motif family in which the motifs intersect with multiple mutations.
